# Development and clinical application of a methylated ctDNA assay in the preoperative risk classification of resectable colon cancer

**DOI:** 10.1101/2024.12.04.24318421

**Authors:** L Raunkilde, RF Andersen, S Timm, M Jørgensen, J Lindebjerg, SR Rafaelsen, TF Hansen, LH Jensen

## Abstract

**Background:** Pathological lymph node involvement (pN+) is an indicator of poor prognosis in localized colon cancer. Currently, the preoperative risk classification fails to accurately identify pN+, which could be instrumental in the selection of patients for neoadjuvant chemotherapy (NAC). This study aimed to develop an assay for preoperative methylated circulating tumor DNA (meth-ctDNA) as a predictive marker of pN+ and as a biomarker for initiating NAC in patients with localized colon cancer.

**Materials and methods:** 203 patients operated for colon cancer stage I-III at Vejle Hospital were randomly assigned (1:1) to a discovery and a validation cohort. A multiplex assay of a tumor-specific (NPY) and two organ-specific (GAL3ST3, KANK1) meth-ctDNAs was designed and methylation analysis was performed using droplet digital PCR. The ability of preoperative meth-ctDNA to predict pN+ was assessed using receiver operating characteristics (ROC) analysis.

**Results:** ROC analyses of meth-ctDNA (negative/positive) to predict pN+ had an area under the curve of 52% and 57% in the discovery and validation cohort, respectively. Survival analysis in the validation cohort confirmed a higher rate of 48 months disease-free survival in meth-ctDNA negative compared to positive patients (HR=2.31, 95% CI 1.01-5.2). The difference also applied to 4-year overall survival (HR=3.62, 95% CI 1.15-11.4). In a multivariate analysis, meth-ctDNA remained the strongest prognostic factor of DFS (HR 2.46, 95% CI 1.03-5.88) and OS (HR 4.54, 95% CI 1.32-15.6) in relation to clinical T- or N-category, gender and age.

**Conclusion:** The preoperative meth-ctDNA multiplex assay did not predict pN+. The findings suggest meth-ctDNA as a more powerful marker than N-category in identifying high-risk patients who would potentially benefit from NAC.
