## Supplemental Table 1 for "Development and clinical application of a methylated ctDNA assay in the preoperative risk classification of resectable colon cancer"

### Sheet: Ark1
Normal samples for all available solid tumors in The Cancer Genome Atlas as of April 2020
Cancer type	Number
Bladder urothelial carcinoma (BLCA)	21
Breast invasive carcinoma (BRCA)	96
CESC	3
Cholangiocarcinoma (CHOL)	9
Esophageal carcinoma (ESCA)	16
Glioblastoma multiforma (GBM)	2
Head and neck squamous cell carcinoma (HNSC)	50
Kidney renal clear cell carcinoma (KIRC)	160
Kidney renal papillary cell carcinoma (KIRP)	45
Liver hepatocellular carcinoma (LIHC)	50
Lung adenocarcinoma (LUAD)	32
Lung squamous cell carcinoma (LUSC)	42
Pheochromocytoma and paraganglioma (PCPG)	3
Prostate adenocarcinoma (PRAD)	50
Pancreatic adenocarcinoma (PAAD)	10
Rectum adenocarcinoma (READ)	7
Sarcoma (SARC)	4
Skin cutaneous melanoma (SKCM)	2
Stomach adenocarcinoma (STAD)	2
Thyroid carcinoma (THCA)	56
Thymoma (THYM)	2
Uterine corpus endometrial carcinoma (UCEC)	46
